# Strain-resolved analysis in a randomized trial of antibiotic pretreatment and maintenance dose delivery mode with fecal microbiota transplant for ulcerative colitis

**DOI:** 10.1101/2021.08.07.21261556

**Authors:** Byron J. Smith, Yvette Piceno, Martin Zydek, Bing Zhang, Lara Aboud Syriani, Jonathan P. Terdiman, Zain Kassam, Averil Ma, Susan V. Lynch, Katherine S. Pollard, Najwa El-Nachef

**Affiliations:** The Gladstone Institute of Data Science and Biotechnology, San Francisco, CA; Department of Epidemiology and Biostatistics, University of California, San Francisco, CA; Symbiome, Inc., San Francisco, CA; Division of Gastroenterology, University of California, San Francisco, CA; College of Osteopathic Medicine of the Pacific, Western University of Health Sciences, Pomona, CA; Finch Therapeutics, Somerville, MA; Department of Medicine, University of California, San Francisco, CA; Benioff Center for Microbiome Medicine, University of California, San Francisco, CA; Chan-Zuckerberg Biohub, San Francisco, CA

## Abstract

Fecal microbiota transplant is a promising therapy for ulcerative colitis. Parameters maximizing effectiveness and tolerability are not yet clear, and it is not known how import the transmission of donor microbes to patients is. Here (clinicaltrails.gov: NCT03006809) we have tested the effects of antibiotic pretreatment and compared two modes of maintenance dose delivery, capsules versus enema, in a randomized, pilot, open-label, 2×2 factorial design with 22 patients analyzed with mild to moderate UC. Clinically, the treatment was well-tolerated with favorable safety profile. Of patients who received antibiotic pretreatment, 6 of 11 experienced remission after six weeks of treatment, versus 2 of 11 non-pretreated patients (odds ratio: 1.69, 95% confidence interval: -0.25 to 3.62). No significant differences were found between maintenance dosing via capsules versus enema. In exploratory analyses, microbiome turnover at both the species and strain levels was extensive and significantly more pronounced in the pretreated patients. Associations were also revealed between taxonomic turnover and changes in the composition of primary and secondary bile acids. Together these findings suggest that antibiotic pretreatment contributes to microbiome engraftment and possibly clinical effectiveness, and validate longitudinal strain tracking as a powerful way to monitor the dynamics and impact of microbiota transfer.
