## Supplementary Tables for "Strain-resolved analysis in a randomized trial of antibiotic pretreatment and maintenance dose delivery mode with fecal microbiota transplant for ulcerative colitis"

### Sheet: Table S1
		ABX-/ENMA	ABX-/CAPS	ABX+/ENMA	ABX+/CAPS
n		6	5	6	5
Age – yr.		42.2 ± 10.8	44.0 ± 10.9	32.8 ± 8.4	42.6 ± 16.1
Male sex – no. (%)		3 (50.0)	3 (60.0)	4 (66.7)	3 (60.0)
White race – no. (%)		3 (50.0)	5 (100.0)	6 (100.0)	4 (80.0)
Body weight – kg		67.4 ± 17.8	64.3 ± 15.3	72.5 ± 15.2	78.9 ± 17.5
Current smoker – no. (%)		0 (0.0)	0 (0.0)	0 (0.0)	0 (0.0)
Duration of disease – yr.		6.2 ± 3.8	16.6 ± 6.2	5.4 ± 4.8	14.4 ± 15.7
Total Mayo Clinic score		6.3 ± 1.6	6.8 ± 1.5	6.2 ± 2.0	5.8 ± 1.3
Endoscopic Mayo Clinic score		1.8 ± 0.4	2.2 ± 0.4	2.0 ± 0.6	1.6 ± 0.5
SSCAI		5.8 ± 3.6	4.4 ± 1.3	4.7 ± 3.3	5.7 ± 1.2
UCEIS		3.5 ± 1.2	4.2 ± 1.5	3.5 ± 2.1	3.0 ± 2.0
Fecal calprotectin	median	601	716	620	73
	Interquartile range	425 - 848	280 - 993	340 - 1183	58 - 279
Site of disease – no. (%)	Proctitis	0 (0.0)	0 (0.0)	0 (0.0)	1 (20.0)
	Left colitis	5 (83.3)	2 (40.0)	1 (16.7)	1 (20.0)
	Pancolitis	1 (16.7)	3 (60.0)	5 (83.3)	3 (60.0)
Concomitant medications for UC – no. (%)	None		2 (40.0)		1 (20.0)
	5-ASA only	3 (50.0)	0 (0.0)	3 (50.0)	2 (40.0)
	Steroid only			1 (16.7)
	Immunosuppressant only
	Biologic only		2 (40.0)		1 (20.0)
	5-ASA and steroid		1 (20.0)
	5-ASA and immunosuppressant	1 (16.7)	0 (0.0)		1 (20.0)
	5-ASA and biologic
	Immunosuppressants and biologic	1 (16.7)
	5-ASA, steroid, and biologic			1 (16.7)
	Steroid and biologic	1 (16.7)		1 (16.7)
Prior anti-TNF therapy – no. (%)		2 (33.3)	3 (60.0)	1 (16.7)	1 (20.0)
Hemoglobin concentration		12.7 ± 1.5	13.4 ± 2.3	19.8 ± 10.9	14.1 ± 2.4
White-cell count		8.6 ± 3.9	9.2 ± 2.5	9.0 ± 2.2	7.1 ± 2.4

### Sheet: Table S2
arm		ABX+/CAPS		ABX-/CAPS		ABX+/ENMA		ABX-/ENMA
period		Wk 1-9	>Wk 10	Wk 1-9	>Wk 10	Wk 1-9	>Wk 10	Wk 1-9	>Wk 10
n		7		7		7		9
abdominal pain	1pt increase	1			1	2			1
	2pt increase							1
	3pt increase
constipation	1pt increase	0				1		3	1
	2pt increase
	3pt increase
diarrhea	1pt increase		1		1	1	1	2
	2pt increase					1
	3pt increase
vomiting	1pt increase	1		2				2
	2pt increase			1
	3pt increase
abdominal discomfort (bloating, cramping)	1pt increase	1	2	2	1	1		3
	2pt increase
	3pt increase
excessive flatulence	1pt increase	3	1	1	1	2	1	2	1
	2pt increase
	3pt increase
fever	unknown pt	1		1				1
	1pt increase
	2pt increase
	3pt increase
UC flare		1 (SAE)	1		1		1	1
bronchitis			1
cold/flu-like symptoms/ flu		2		1		2			1
nausea		1		1
dry, itchy skin		1							1
soreness in rectum		1
lower eyelids swollen		1
stomach flu/bug				1	1
sinus infection				1
dermal staph infection					1
LLQ discomfort				1
GI rumbling with gas						1
fungal infection of tongue						1
knee pain						1
HSV-1 infection							1
conjunctivitis							1
kidney stone							1
back and joint pain						1	1
insomnia						1
ear infection								1
headaches									1
“skin issues”									1
low iron								1

### Sheet: Table S3
subject_id	baseline	post_antibiotic	pre_maintenance_1	pre_maintenance_2	pre_maintenance_3	pre_maintenance_4	pre_maintenance_5	pre_maintenance_6	followup_1	followup_2	followup_3
S0001	SS01002		SS01007	SS01008	SS01012	SS01016	SS01019	SS01022	SS01026	SS01048	SS01070
S0004	SS01000	SS01001	SS01004	SS01005	SS01006	SS01009	SS01011	SS01015	SS01018	SS01042	SS01067
S0007	SS01020				SS01032	SS01034	SS01039	SS01043	SS01046	SS01062	SS01093
S0008	SS01038			SS01047	SS01054	SS01052	SS01055	SS01059	SS01063	SS01087	SS01119
S0013	SS01013		SS01017	SS01023	SS01027	SS01030	SS01033	SS01036	SS01037	SS01053	SS01089
S0017	SS01021		SS01025	SS01029	SS01031		SS01035			SS00999
S0021	SS01068	SS01069	SS01072	SS01076	SS01080	SS01083	SS01084		SS01086	SS01105
S0024	SS01057	SS01056	SS01060	SS01066	SS01073	SS01075	SS01078	SS01081	SS01088	SS01098	SS01124
S0027	SS01090	SS01091		SS01092	SS01094	SS01097	SS01100	SS01103	SS01108	SS01125	SS01132
S0029	SS01058		SS01064	SS01065		SS01071				SS01106
S0031	SS01041		SS01045	SS01049	SS01050				SS01061
S0037	SS01095	SS01096	SS01104	SS01110	SS01111	SS01114	SS01122
S0041	SS01117		SS01120	SS01123	SS01126	SS01127	SS01128	SS01130	SS01131	SS01133
S0043	SS01099	SS01101	SS01107	SS01109	SS01115	SS01113	SS01116	SS01118
S0047	SS01135	SS01136	SS01140		SS01149	SS01146	SS01147		SS01153	SS01165
S0053	SS01134	SS01137	SS01138	SS01139	SS01141	SS01142	SS01145	SS01151	SS01148	SS01162	SS01175
S0055	SS01150		SS01154	SS01155	SS01156	SS01160	SS01157	SS01158	SS01161	SS01166	SS01181
S0056	SS01164		SS01163	SS01169	SS01168	SS01167	SS01170	SS01171	SS01172	SS01185
S0058	SS01178			SS01187	SS01189	SS01196
S0059	SS01173		SS01176	SS01177	SS01182		SS01200		SS01199
S0060	SS01180	SS01184	SS01183	SS01188	SS01194	SS01195	SS01204	SS01109a	SS01207
S0061	SS01179			SS01191	SS01197	SS01203	SS01208	SS01206
S0062	SS01198		SS01201	SS01205	SS01210	SS01211

### Sheet: Table S4
subject_id	baseline	post_antibiotic	pre_maintenance_1	pre_maintenance_2	pre_maintenance_3	pre_maintenance_4	pre_maintenance_5	pre_maintenance_6	followup_1	followup_2	followup_3
S0001	SRR15102561		SRR15102375	SRR15102364	SRR15102353	SRR15102559	SRR15102548	SRR15102537	SRR15102526	SRR15102515	SRR15102504
S0004	SRR15102493	SRR15102415	SRR15102425	SRR15102424	SRR15102423	SRR15102422	SRR15102421	SRR15102420	SRR15102418	SRR15102417	SRR15102416
S0007	SRR15102414				SRR15102412	SRR15102411	SRR15102410	SRR15102409	SRR15102407	SRR15102406	SRR15102405
S0008	SRR15102404			SRR15102402	SRR15102401	SRR15102400	SRR15102399	SRR15102398	SRR15102396	SRR15102395	SRR15102394
S0013	SRR15102393		SRR15102388	SRR15102387	SRR15102385	SRR15102384	SRR15102383	SRR15102382	SRR15102381	SRR15102380	SRR15102379
S0017	SRR15102378		SRR15102372	SRR15102371	SRR15102370		SRR15102369			SRR15102368
S0021	SRR15102367	SRR15102351	SRR15102359	SRR15102358	nan	SRR15102356	SRR15102355		SRR15102354	SRR15102352
S0024	SRR15102350	SRR15102547	SRR15102557	SRR15102556	SRR15102555	SRR15102554	SRR15102553	SRR15102552	SRR15102551	SRR15102550	SRR15102549
S0027	SRR15102546	SRR15102535		SRR15102544	SRR15102543	SRR15102542	SRR15102541	SRR15102540	SRR15102539	SRR15102538	SRR15102536
S0029	SRR15102534		SRR15102527	SRR15102525		SRR15102524				SRR15102523
S0031	SRR15102522		SRR15102518	SRR15102517	SRR15102516				SRR15102514
S0037	SRR15102513	SRR15102506	SRR15102511	SRR15102510	SRR15102509	SRR15102508	SRR15102507
S0041	nan		SRR15102503	SRR15102502	SRR15102501	SRR15102500	SRR15102499	SRR15102498	SRR15102497	SRR15102496
S0043	SRR15102495	SRR15102479	SRR15102487	SRR15102486, SRR15102485	SRR15102484	SRR15102483	SRR15102481	SRR15102480
S0047	SRR15102478	SRR15102469	SRR15102476		SRR15102475	SRR15102474	SRR15102473		SRR15102472	SRR15102470
S0053	SRR15102468	SRR15102456	SRR15102466	SRR15102465	SRR15102464	SRR15102463	SRR15102462	SRR15102461	SRR15102459	SRR15102458	SRR15102457
S0055	SRR15102455		SRR15102453	SRR15102452	SRR15102451	SRR15102450	SRR15102447	SRR15102446	SRR15102445	SRR15102444
S0056	SRR15102443		SRR15102435	SRR15102434	SRR15102433	SRR15102432	SRR15102431	SRR15102430	SRR15102429
S0058
S0059	SRR15102428
S0060
S0061
S0062

### Sheet: Table S5
subject_id	baseline	post_antibiotic	pre_maintenance_1	pre_maintenance_2	pre_maintenance_3	pre_maintenance_4	pre_maintenance_5	pre_maintenance_6	followup_1	followup_2	followup_3
S0001	SRR14874736		SRR14874725	SRR14874692, SRR14874775	SRR14874821	SRR14874799	SRR14874788	SRR14874761	SRR14874757	SRR14874750
S0004	SRR14874834	SRR14874833	SRR14874758	SRR14874747	SRR14874714	SRR14874703	SRR14874681	SRR14874810	SRR14874766	SRR14874751
S0007	SRR14874773				SRR14874772	SRR14874771	SRR14874770	SRR14874769	SRR14874768	SRR14874767	SRR14874765
S0008	SRR14874752			SRR14874749	SRR14874740	SRR14874748	SRR14874746	SRR14874745	SRR14874738	SRR14874722
S0013	SRR14874832, SRR14874774		SRR14874777	SRR14874760	SRR14874759	SRR14874756	SRR14874755	SRR14874754	SRR14874753	SRR14874741
S0017
S0021	SRR14874735	SRR14874734	SRR14874732	SRR14874730	SRR14874727	SRR14874742	SRR14874724		SRR14874718	SRR14874676
S0024	SRR14874744	SRR14874743	SRR14874739	SRR14874737	SRR14874733	SRR14874731	SRR14874729	SRR14874726	SRR14874728	SRR14874716
S0027	SRR14874721	SRR14874720		SRR14874717	SRR14874723	SRR14874719	SRR14874715	SRR14874713	SRR14874677	SRR14874672
S0029
S0031
S0037
S0041	SRR14874675, SRR14874764		SRR14874674, SRR14874763	SRR14874673	SRR14874671, SRR14874762	SRR14874831	SRR14874830	SRR14874829	SRR14874828	SRR14874827
S0043
S0047	SRR14874825	SRR14874822	SRR14874818		SRR14874816	SRR14874814	SRR14874812		SRR14874802	SRR14874795
S0053	SRR14874826	SRR14874824	SRR14874823	SRR14874820	SRR14874819	SRR14874817	SRR14874815	SRR14874813	SRR14874807	SRR14874801
S0055	SRR14874811		SRR14874809	SRR14874808	SRR14874806	SRR14874805	SRR14874804	SRR14874803	SRR14874800	SRR14874792
S0056	SRR14874798		SRR14874797	SRR14874796	SRR14874794	SRR14874793	SRR14874791	SRR14874790	SRR14874778	SRR14874776
S0058
S0059
S0060
S0061
S0062

### Sheet: Table S6
subject_id	baseline	post_antibiotic	pre_maintenance_1	pre_maintenance_2	pre_maintenance_3	pre_maintenance_4	pre_maintenance_5	pre_maintenance_6	followup_1	followup_2	followup_3
S0001	SS01002		SS01007	SS01008	SS01012	SS01016	SS01019	SS01022	SS01026	SS01048
S0004	SS01000	SS01001	SS01004	SS01005	SS01006	SS01009	SS01011	SS01015	SS01018	SS01042
S0007	SS01020				SS01032	SS01034	SS01039	SS01043	SS01046	SS01062
S0008	SS01038				SS01054	SS01052	SS01055	SS01059	SS01063	SS01087
S0013	SS01013		SS01017	SS01023	SS01027	SS01030	SS01033	SS01036	SS01037	SS01053
S0017
S0021	SS01068	SS01069	SS01072	SS01076	SS01080	SS01083	SS01084		SS01086	SS01105
S0024	SS01057	SS01056	SS01060	SS01066	SS01073	SS01075	SS01078	SS01081	SS01088	SS01098
S0027	SS01090	SS01091		SS01092	SS01094	SS01097	SS01100	SS01103	SS01108	SS01125
S0029
S0031
S0037
S0041	SS01117		SS01120	SS01123	SS01126	SS01127	SS01128	SS01130	SS01131	SS01133
S0043
S0047	SS01135	SS01136	SS01140		SS01149	SS01146	SS01147		SS01153	SS01165
S0053	SS01134	SS01137	SS01138	SS01139	SS01141	SS01142	SS01145	SS01151	SS01148	SS01162
S0055	SS01150		SS01154	SS01155	SS01156	SS01160	SS01157	SS01158	SS01161	SS01166
S0056	SS01164		SS01163	SS01169	SS01168	SS01167	SS01170	SS01171	SS01172	SS01185
S0058
S0059
S0060
S0061
S0062

### Sheet: Table S7
Patient	B / D0	D1	D2	D3	D4	D5	D6	F1	F2	F3
S0001
S0004									8 weeks after last dose
S0007
S0008									10 weeks after last dose	22 weeks after last dose
S0013									9 weeks after last dose	20 weeks after last dose
S0017					Maintenance dose skipped due to health problems		Maintenance dose skipped due to health problems	Follow-up colonoscopy 7 days after last dose		-
S0021							Maintenance dose skipped		9 weeks after last dose	-
S0024
S0027									8 weeks after last dose	25 weeks after last dose
S0029*							Skipped due to study withdrawal	No follow-up colonoscopy	9 weeks after last dose
S0031*			29 out of 30 capsules ingested	25 out of 30 capsules ingested	Stopped treatment after D3 due to mild AE	-	-	No follow-up colonoscopy	-
S0037†					Subject discontinued after D3 due to AE	-	-	-	-	-
S0041								Follow-up colonoscopy 5 days after last dose		10 weeks after last dose
S0043†			Maintenance doses from D0044 instead of D0097				Subject withdrew after D5	-	-	-
S0047				Maintenance doses from D0485 instead of D0044	Maintenance doses from D0485 instead of D0044			Follow-up colonoscopy 43 days after last dose	11 weeks after last dose	-
S0053								Follow-up colonoscopy 22 days after last dose	9 weeks after last dose
S0055
S0056									8 weeks after last dose	-
S0058*				Subject discontinued after D2	-	-	-	-	-	-
S0059									-	-
S0060									10 weeks after last dose	-
S0061										20 weeks after the last dose
S0062								Follow-up colonoscopy 9 days after last dose		-
S0063							D6 12 days after D5
S0064			D2 12 days after D1					Follow-up colonoscopy 7 days after last dose	Partial questionnaire only
S0066*								No follow-up colonoscopy (study stopped due to COVID-19 pandemic)	-	-
S0067*								No follow-up colonoscopy (subject withdrew)	-	-
S0068*						Study stopped after D4 (due to COVID-19 pandemic)	-	-	-	-
S0069*				Study stopped after D2 (due to COVID-19 pandemic)	-	-	-	-	-	-
S0070*			Study stopped after D1 (due to COVID-19 pandemic)	-	-	-	-	-	-	-
* Patient excluded from all efficacy statistics (withdrawal not considered “due to treatment failure”).
† No colonoscopy, but withdrawal considered “due to treatment failure” in secondary statistical analysis.

### Sheet: Table S8
Baseline	Mid-Treatment (during week 3 of maintenance therapy)	Follow-up (8 weeks post initial treatment)
Blood Testing
Creatinine		Creatinine
C-Reactive Protein		C-Reactive Protein
Erythrocyte Sedimentation Rate		Erythrocyte Sedimentation Rate
IL-6		IL-6
Anti Nuclear Antibodies		Anti Nuclear Antibodies
Complete Blood Cell Count with Differential (includes absolute neutrophil count, platelets, and hemoglobin)		Complete Blood Cell Count with Differential (includes absolute neutrophil count, platelets, and hemoglobin)
Hepatitis A
Hepatitis B
Hepatitis C
HIV
Stool Testing
Bacterial culture	Fecal calprotectin	Fecal calprotectin
Ova & Parasites
C. difficile
Fecal Calprotectin
Urine Testing
Pregnancy test (hCG) for females age ≤ 49 y.o.	Pregnancy test (hCG) for females age ≤ 49 y.o.
